# Microbiological risk ranking of foodborne pathogens and food products in scarce-data settings

**DOI:** 10.1101/2022.04.07.22273592

**Authors:** Matteo Crotta, Bhagyalakshmi Chengat Prakashbabu, Hannah Holt, Ben Swift, Paviter Kaur, Jasbir Singh Bedi, Venkata Chaitanya Pedada, Thahir Basha Shaik, Srinivasa Rao Tumati, Javier Guitian

## Abstract

In the absence of epidemiological, microbiological or outbreak data, systematic identification of the hazards and food products posing the higher risk to the consumers is challenging. It is usually in Low- and Middle-Income Countries (LMICs), where the burden of foodborne disease is highest that data tend to be particularly scarce. In this study, we propose qualitative risk-ranking methods for pathogens and food products that can be used in settings where scarcity of data on the frequency/concentration of pathogens in foodstuff is a barrier towards the use of classical risk assessment frameworks. The approach integrates the existing knowledge on foodborne pathogens, manufacturing processes and intrinsic/extrinsic properties of food products with key context-specific information regarding the supply chain(s), characteristics of the Food Business Operators (FBOs) and cultural habits to identify: (i) the pathogens that should be considered as a “High” food safety priority and (ii) the food products posing the higher risk of consumer exposure to microbiological hazards via oral (ingestion) route. When applied to the dairy sector of Andhra Pradesh (India) as a case study, *E. coli* O157:H7, *Salmonella* spp., *S. aureus* and *L. monocytogenes* were identified as a “High” food safety priority across all FBOs, *C. sakazakii* a “High” priority for the FBOs producing infant formula/milk powder whilst *Shigella* spp. and *Cryptosporidium* spp. a “High” priority when considering the FBOs operating towards the informal end of the formal-informal spectrum. The risk ranking of dairy products was informed by a preliminary cluster analysis for early identification of products that are similar with regards to intrinsic/extrinsic features known to drive the microbiological risk. Products manufactured/retailed by FBOs in the informal market were considered as posing a “High” risk for the consumers due to a widespread lack of compliance to sanitary regulations. For dairy products produced by FBOs operating in the middle and formal end of the formal-informal spectrum, the risk of consumers exposure to microbiological hazards ranged from “Medium” to “Extremely low” depending on the FBO and the intrinsic/extrinsic properties of the products. While providing risk estimates of lower resolution if compared to data-driven risk assessments, the proposed method maximises the value of the information that can be easily gathered in LMICs and provide informative outputs to support food safety decision-making in contexts where resources to be allocated for prevention of foodborne diseases are limited and the food system is complex.
