## Supplementary Material #3 for "Microbiological risk ranking of foodborne pathogens and food products in scarce-data settings"

### Sheet: ProductManufacturingTables
PRODUCT	MADE WITH	aw	HEAT TREATMENT						COLD TREATMENT			MECHANICAL TREATMENT												WATER REMOVAL					FERMENTATION/BIOCHEMICAL						INGREDIENTS			PACKAGING	REFERENCE
			Pre-heating	Heating	Pasteurisation	UHT	Sterilisation	Cooking	Cooling	Refrigeration	Freezing	Separation	Churning	Standardisation	Filtration	Centrifugation	Whey drainage	Portioning	Washing	Agitation	Homogenization	Crystallization	Kneading/Mixing	SSHE	Concentration	Dessication/Drying	Curing/Ageing	other	Acid coag	Bacterial	Lypolisis	Proteolysis	Combination	INCUBATION	WATER	Natural	Chemicals
TONED MILK	MILK	aw>0.95	1 (38-43°C)		5 (63°C/30min )				6 (5°C)	8					2																				1	1 Skim milk powder		6	http://dairy-technology.blogspot.com/2014/01/toned-and-double-toned-milk.html
STANDARDISED MILK	MILK	aw>0.95	1 (35-40°C)		5 (72°C/15sec )					6				3	2						4															3 fresh/reconstitutded milk		6	http://dairy-technology.blogspot.com/2014/01/standardized-milk.html
RECOMBINED MILK	MILK	aw>0.95	1 (38-43°C) 2 (42-49°C)		4 (63°C/30min )				5 (5°C)						3						4														1	1 Skim milk powder 2 butter oil		5	http://dairy-technology.blogspot.com/2014/01/recombined-milk.html
UHT MILK	MILK	aw>0.95	3 (60°C)			6			2, 7			4		5	1
RECONSTITUTED MILK	MILK	aw>0.95	1 (38-43°C)		3 (63°C/30min )				4						2																				1	1 Skim milk powder		4	http://dairy-technology.blogspot.com/2014/01/reconstituted-milk.html
FLAVOURED MILK	MILK	aw>0.95	2 (35-60°C)		3 (71°C/30min )				4 (5°C)					1																						2 Cocoa powder or sugar	2 Stabilizer, flavours or essence	4	http://dairy-technology.blogspot.com/2014/01/flavoured-milk.html
CONDENSED MILK	MILK	aw <0.86	3				7			8				2	1							6			5											4 Sugar		7	http://dairy-technology.blogspot.com/2014/01/manufacture-of-sweetened-condensed-milk.html
FLAVOURED MILK	MILK	aw>0.95	2 (35-60°C)				4		5					1																						2 Cocoa powder or sugar	2 Stabilizer, flavours or essence	3	http://dairy-technology.blogspot.com/2014/01/flavoured-milk.html
KHOA	MILK	aw>0.95		1 (Boiling)																1					1	1												2	http://dairy-technology.blogspot.com/2014/01/preparation-of-khoa.html
BASUNDI	MILK	aw>0.95		2 (90°C/10min )					4 (10°C)	5				1							4				2, 3											3 Sugar		5	http://dairy-technology.blogspot.com/2014/01/preparation-of-basundi.html
BURFI	KHOA	aw <0.86		1 Boiling (unitl semisolid state)					2 (Room T°)									3					1													1 Sugar, other ingredients		4	http://dairy-technology.blogspot.com/2014/01/burfi.html
PEDA	KHOA	aw <0.86		1 (90°C ) 2 (50°C)					3 (Room T°)									4					2													1 Sugar, 3 other ingredients		5	http://dairy-technology.blogspot.com/2014/01/peda.html
GULABJAMUN	KHOA	0.86<aw<0.95						3 Deep Frying (140°C)										2					1												1	1 Maida, 4 sugar syrup tank		5 (heat sealed in syrup with lids)	http://dairy-technology.blogspot.com/2014/01/gulabjamun.html
KALAJAMUN	KHOA	0.86<aw<0.95						3 Deep Frying (140°C)										2					1													2 Maida		4	http://dairy-technology.blogspot.com/2014/01/kalajamun-pantua.html
MILK CAKE	MILK	0.86<aw<0.95		2 (Boiling) 6 (60°C/10min)					7 (Room T°)					1				8		6					3			5 (desication to pat stage)								4,6 Sugar		9	http://dairy-technology.blogspot.com/2014/01/milk-cake.html
PANEER	MILK	aw>0.95		2 (90°C )					3 (cooling to 70°C) 6 (dipping in chilled water)					1			5 (with pressure)												4					4 (70°C until coagulation)				7	http://dairy-technology.blogspot.com/2014/01/methods-of-manufacture-of-paneer.html
RASMALAI	MILK	aw>0.95		2 (2-5 min)				1 (till evaporation of 50% volume)	3																1											2 Sugar & Rasogulla		4	http://dairy-technology.blogspot.com/2014/01/defination-and-methods-of-manufacture_18.html
CHHANA-MURKI	CHHANA/PANEER	aw>0.95						2 (in sugar syrup)		4								1 (cuttied into cubes)																			3 flavours	4	http://dairy-technology.blogspot.com/2014/01/defination-and-methods-of-manufacture_8946.html
DAHI	MILK	aw>0.95	1 (35-40°C) 4 (~60°C)		6 (95°C/10mins)				7 (22-25°C)					3	2						5									8				8 (22-25°C x until pH 4.5)		Sugar might be added		9	http://dairy-technology.blogspot.com/2014/01/dahi.html
MISHTI DAHI	DHAI	aw>0.95	2 (65-70°C)	6 (85°C x 10 min )					7 (40°C)	9				1							3				4					8				8 (40°C x 6-7h)		5 Sugar		9	http://dairy-technology.blogspot.com/2014/01/mishtidahi.html
LASSI/UHT LASSI	MILK	aw>0.95		3 (60°C )	2 (90°C x 10/15 min )	10 (for UHT lassi)			4 (30°C)					1				6 (breaking curd)			3,8									5				5 (31°C x 16h)	7	7 sugar syrup (pasteurized)	7 flavours	9	http://dairy-technology.blogspot.com/2014/01/lassi.html
YOGURT	MILK	aw>0.95	2 (35-40°C) 3 (~60°C)		2 (95°C x 30 min )				4 (37°C)	9				1							3		6							8				8 (41-42°C x 3h)		5 fruit/juice	5 essence, colourant, stabilizer	7	http://dairy-technology.blogspot.com/2014/01/yoghurt.html
CREAM	MILK	aw>0.95			3 (74°C x 30 min )					5				1							2														1	1 Skimmed milk		4	http://dairy-technology.blogspot.com/2014/01/sterilized-cream.html
GHEE (CREAM METHOD)		0.86<aw<0.95						2 (100-110°C )	3 (60°C)			1			4																								http://dairy-technology.blogspot.com/2014/01/methods-of-manufacture-of-ghee.html
GHEE (BUTTER METHOD)		0.86<aw<0.95						3 (100-110°C )	4 (60°C)			1	2		5																								http://dairy-technology.blogspot.com/2014/01/methods-of-manufacture-of-ghee.html
BUTTERMILK	MILK	aw>0.95			2 (82-88°C x 30 min )				5 (5-10°C)						1			4												4				4 (16-20h/21-22°C)				5	http://courseware.cutm.ac.in/wp-content/uploads/2020/05/13.-Cultured-buttermilk.pdf
KALAKAND	MILK	aw>0.95		1 (until boiling)					4 (room temperature)									5		2,3															2	3 Sugar	2 (citric acid)		http://dairy-technology.blogspot.com/2014/01/kalakand.html; Outlines of Dairy Technology; by Sukumar DE
RASGULLA	MILK	aw>0.95		1 (until boiling)				6 (in sugar syrup)	2 (60°C)								3 (no pressure)	5					5						2					2 (60°C x 10-25min)		4 Chhana		7 (In sugar syrup)	Low-fat sweet syrup cheese ball (Rosogolla) manufacturing and effect of lowering fat on quality; Sensing and Instrumentation for Food Quality and Safety 5(1):33-42 // Dairy and Vet Sci J Rasgulla: A Review, DOI: 10.13140/RG.2.2.16366.05441
JUNNU	MILK/COLOSTRUM	aw>0.95		1 (boiling)					2														1													1 cardamom	1 sweetener	3	Personal comunication
JUNNU POWDER	MILK/COLOSTRUM	aw <0.86		1 (boiling)																						2												3	Personal comunication
MILK POWDER	MILK	aw <0.86			1 (72°C x 15 s)																3				2	4													http://dairy-technology.blogspot.com/2014/01/production-of-milk-powder.html
KULFI	MILK	0.86<aw<0.95			2 (90°C x 10 min )				5 (~10°C)		6			1											3											4 Chopped nuts, saffron, spices..			Personal comunication
ICE CREAM	MILK	0.86<aw<0.95			1 (68.5°C x 30 min or 80°C x not less than 20s)				2		3										1															1 sugar, fruit, flavours, food colours		4	http://dairy-technology.blogspot.com/2014/01/principle-and-method-of-manufacture_23.html
